# A Discernable Increase in the Severe Acute Respiratory Syndrome Coronavirus 2 R.1 Lineage Carrying an E484K Spike Protein Mutation in Japan

**DOI:** 10.1101/2021.04.04.21254749

**Authors:** Tsuyoshi Sekizuka, Kentaro Itokawa, Masanori Hashino, Kazuhiro Okubo, Asami Ohnishi, Keiko Goto, Hiroyuki Tsukagoshi, Hayato Ehara, Ryohei Nomoto, Makoto Ohnishi, Makoto Kuroda, Virus Diagnosis Group (NIID Toyama) and COVID-19 Genomic Surveillance Network in Japan (COG-JP).

## Abstract

Three COVID-19 waves in Japan have been characterized by the presence of distinct PANGO lineages (B.1.1. 162, B.1.1.284, and B.1.1.214). Recently, in addition to the B.1.1.7 lineage, which shows 25% abundance, an R.1 lineage carrying the E484K mutation in the spike protein was found to show up to 40% predominance.
