## Appendix Table 2_Collaboration-COG-JP for "A Discernable Increase in the Severe Acute Respiratory Syndrome Coronavirus 2 R.1 Lineage Carrying an E484K Spike Protein Mutation in Japan"

### Sheet: Appendix Table 2
Appendix Table 2. Collaboration with local public health institutes in COVID-19 Genomic Surveillance Network in Japan.
Department, Institute	Name
Hokkaido Institute of Public Health
Sapporo City Institute of Public Health
Otaru Public Health Center
Asahikawa Public Health Center
Hakodate Public Health Center
Aomori Prefectural Public Health and Environment Center	Takashi Suzuki, Osamu Fukuda, Yuki Ogawa, Kyohei Saka, Motoko Bodaiji
Akita Prefectural Research Center for Public Health and Environment
Miyagi Prefectural Institute of Public Health and Environment
Sendai-City Institute of Public Health
Yamagata Prefectural Institute of Public Health	JunJi Seto
Fukushima Prefectural Institute of Public Health
Fukushima City Public Health Center
Koriyama City Public Health Center
Niigata Prefectural Institute of Public Health and Environmental Sciences
Niigata City Institute of Public Health and Environment
Ibaraki Prefectural Institute of Public Health	Keiko Goto
Tochigi Prefectural Institute of Public Health and Environmental Science
Utsunomiya City Institute of Public Health and Environment	Akira Wakatsuki
Gunma Prefectural Institute of Public Health and Environmental Sciences
Saitama Prefectural Institute of Public Health
Saitama City Institute of Health Science and Research
Kawaguchi City Public Health Center
Kawagoe City Public Health Center
Koshigaya City Public Health Center
Chiba Prefectural Institute of Public Health	Masakatsu Taira
Chiba City Institute of Health and Environment	Ayano Mizumura, Aya Kondo
Funabashi City Public Health Center
Tokyo Metropolitan Institute of Public Health	Mami Nagashima, Takashi Chiba, Kenji Sadamasu
Edogawa Public Health Center
Shinjyuku Public Health Center
Chiyoda Public Health Center
Sumida Public Health Center
Ota-ku Public Health Center
Minato Public Health Center
Kanagawa Prefectural Institute of Public Health
Yokohama City Institute of Public Health
Kawasaki City Institute of Public Health
Sagamihara City Public Health Research Institute
Yamanashi Institute for Public Health and Environment	Masayuki Oonuma, Miho Kitazume
Nagano Environmental Conservation Research Institute
Shizuoka Institute of Environment and Hygiene
Shizuoka City Institute of Environmental Sciences and Public Health	Takaharu Maehata,Sou Okamura,Yuji Kanazawa,Kenji Yagi
Hamamatsu City Health Environment Research Center
Toyama Institute of Health	Masae Itamochi, Noriko Inasaki, Yumiko Saga, Takahisa Shimada, Emiko Igarashi, Sumiyo Hasegawa, Hideki Tani, Kazunori Oishi
Ishikawa Prefectural Institute of Public Health and Environmental Science
Fukui Prefectural Institute of Public Health and Environmental Science
Aichi Prefectural Institute of Public Health
Nagoya City Public Health Research Institute
Gifu Prefectural Institute of Public Health and Environmental Sciences
Gifu City Public Health Research Institute
Mie Prefecture Health and Environment Research Institute	Takuya Yano
Shiga Prefectural Institute of Public Health
Kyoto Prefectural Institute of Public Health and Environment
Kyoto City Institute of Health and Environmental Sciences
Nara Prefectural Institute of Health
Nara City Public Health Center
Osaka Institute of Public Health
Sakai City Institute of Public Health	Tatsuya Miyoshi, Fumika Okayama, Haruko Fukui, Hideki Mizutani
Higashiosaka City Public Health Center	Yasuko Shimizu, Keiko Fukuda, Ikumi Murakami, Takeshi Kometani, Miho Uesugi, Takurou Yanagisawa, Kazuyoshi Iwatsu, Tae Yoshimoto, Kazuki Manabe, Hideki Nagayama
Hyogo Prefectural Institute of Public Health Science
Kobe Institute of Health	Noriko Nakanishi
Himeji City Institute of Environment and Health
Amagasaki City Institute of Public Health
Wakayama Prefectural Institute of Public Health and Environmental Science
Wakayama City Institute of Public Health	Takakiyo Ikebata
Tottori Prefectural Institute of Public Health and Environmental Science
Okayama Prefectural Institute for Environmental Science and Public Health	Kouji Kida
Hiroshima Prefectural Technology Research Institute, Pubulic Health and Environment Center	Yukie Shimazu, Syuhei Ikeda
Hiroshima City Institute of Public Health
Yamaguchi Prefectural Institute of Public Health and Environment
Tokushima Prefectural Public Health, Pharmaceutical and Environmental Sciences Center
Kagawa Prefectural Research Institute for Environmental Sciences and Public Health
Ehime Prefecture Institute of Public Health and Environmental Science
Kochi Public Health and Environmental Science	Mana Takao
Shimane Prefectural Institute of Public Health and Environmental Science
Fukuoka Institute of Health and Environmental Sciences
Fukuoka City Institute of Health and Environment	Shohei Noguchi, Chinami Wasano
Kitakyushu City Institute of Health and Environmental Sciences
Saga Prefectural Institute of Public Health and Pharmaceutical Research
Nagasaki Prefectural Institute for Environment Research and Public Health
Nagasaki Municipal Public Health and Environment Laboratory	Hayato katagami
Oita Prefectural Institute of Health and Environment
Kumamoto Prefectural Institute of Public-Health and Environmental Science
Kumamoto City Public Health Research Institute
Miyazaki Prefectural Institute for Public Health and Environment	Megumi Miyoshi,Kana Miyahara
Miyazaki City Public Health Center
Kagoshima Prefectural Institute for Environmental Research and Public Health
Okinawa Prefectural Institute of Health and Environment	Tetsuya Kakita, Noriyuki Maeshiro, Tsuyoshi Kudeken, Minori Oyama, Yumani Kuba, Minoru Nidaira, Hisako Kyan
Narita International Airport (NRT)
Tokyo International Airport (HND)
Chubu Centrair International Airport (NGO)
Kansai International Airport (KIX)
Fukuoka International Airport (FUK)
Virus Diagnosis Group (NIID Toyama):
Center for Infectious Disease Risk Management	Nozomu Hanaoka, Naomi Nojiri, Tsuguto Fujimoto, Kiyoko Okamoto, Tomoya Saito
AIDS Research Center	Ai Kawana-Tachikawa, Shigeru Kusagawa, Koichi Ishikawa, Shigeyoshi Harada, Saori Matsuoka, Tadashi Kikuchi, Hiroshi Ishii, Sayuri Seki, Midori Nakamura-Hoshi, Shoji Miki, Lucky Ronald Runtuwene
Department of Bacteriology I	Nobuo Koizumi, Sunao Iyoda, Hideyuki Takahashi, Hidemasa Izumiya, Jiro Mitobe, Shouji Yamamoto, Masatomo Morita, Ken-ichi Lee, Ken Shimuta
Department of Biochemistry and Cell Biology	Kyoko Saito, Masayoshi Fukasawa
Department of Chemotherapy and Mycoses	Yasutaka Hoshino, Ken Miyazawa
Antimicrobial Resistance Research Center	Minoru Nagi
Department of Parasitology	Chikako Shimokawa, Yasuyuki Morishima
Department of Quality Assurance and Radiological Protection	Takashi Sakudoh
Department of Veterinary Science	Yoshihiro Kaku, Ken Maeda
Department of Virology I	Shuetsu Fukushi, Souichi Yamada, Hitomi Kinoshita, Chang Kweng Lim, Shigeru Tajima, Takahiro Maeki, Eri Nakayama, Satoshi Taniguchi, Motohiko Ogawa, Masayuki Saijo
Department of Virology II	Takanobu Kato, Hussein H. Aly, Kousho Wakae, Kento Fukano
Department of Medical Entomology	Daisuke Kobayashi
Center for Influenza and Respiratory Virus Research	Seiichiro Fujisaki, Shinji Watanabe, Hideki Hasegawa
Pathogen Genomics Center	Koji Yatsu, Rina Tanaka, Satsuki Eto, Risa Someno
